# PFAS Profiles in Private Wells Reveal Septic System Sources of Contamination in a Rural Maine Community

**DOI:** 10.64898/2026.10.06.26364605

**Authors:** Richard F. Hilliard, Emma McDonald, Léo Charbonneau, Caitlin Oliver-Olsen, Alejandro M. Fernández Snell, Alexis C. Garretson, Jane E. Disney

## Abstract

Per- and polyfluoroalkyl substances (PFAS) are present throughout the environment due to decades of use in many commercial products and industrial processes. These molecules contain a hydrophobic fluorocarbon tail and a functional headgroup (typically a carboxylic or sulfonic acid) that allows hydrophilic interactions with the surrounding environment. These properties make them inherently resistant to degradation, difficult to track through the environment, readily bioaccumulative, and likely to impact human health. Through collaboration with town officials, multiple meetings with local sustainability committee members and school officials, and direct contact with individual homeowners, we conducted community-driven sampling of PFAS in well water from 105 houses in Tremont, ME, a rural coastal town that relies on private wells for drinking water. The rate of PFAS detection for one or more analytes across all wells (N=105) was 69%. Of all wells tested, 16 (15%) exceeded the current public drinking water standard in Maine (20 ng/L for 6 PFAS), and an additional 17 (totaling 31% of all wells tested) exceeded Maine’s newly adopted public drinking water standards for the state (based on EPA 2024 standards). Because private wells are unregulated, homeowners may use these results as a guide for taking action to maintain safe drinking water. Both hierarchical cluster analyses and pairwise Spearman’s rank correlation of PFAS test results revealed similar profiles in households near and far from one another. Along with the absence of obvious, large-scale potential point sources of PFAS contamination, these findings support septic systems as the primary source of PFAS contamination in drinking water across this town. The community-driven approach to the sampling effort has enabled information sharing on the importance of water filtration options, discussion of long-term pollution abatement strategies for individual households and the town, and focused efforts for future well water testing and PFAS mitigation.

**Table of Contents Graphic / Abstract Graphic:** 
