## Supplemental Table 1 for "PFAS Profiles in Private Wells Reveal Septic System Sources of Contamination in a Rural Maine Community"

SITE	Sample Date	PFBA (ng/L)	PFPeA (ng/L)	PFBS (ng/L)	4:2 FTS (ng/L)	PFHxA (ng/L)	PFPeS (ng/L)	HFPO-DA (ng/L)	PFHxS (ng/L)	PFHpA (ng/L)	ADONA (ng/L)	PFOA (ng/L)	6:2 FTS (ng/L)	PFHpS (ng/L)	PFOS (ng/L)	PFNA (ng/L)	9Cl-PF3ONS (ng/L)	8:2 FTS (ng/L)	PFDA (ng/L)	PFUnA (ng/L)	11Cl.-PF3OUdS (ng/L)	PFDoA (ng/L)	PFNS (ng/L)	NMeFOSAA (ng/L)	PFOSA (ng/L)	PFDS (ng/L)	NEtFOSAA (ng/L)	PFTrDA (ng/L)	PFTeA (ng/L)	Total ME-6 (ng/L)	Total PFAS (ng/L)	Location Type	Sample Filter Status	Filter Type	Filter Comments	Drinking Water Source	Tap Location	Tap Comments	Well Depth (feet)	Well Depth Confidence	Latitude obfuscated	Longitude obfuscated
A-1	8/24/23	ND	ND	0.834	ND	ND	ND	ND	0.699	ND	ND	1.04	ND	ND	1.22	ND	ND	ND	ND	ND	ND	ND	ND	ND	ND	ND	ND	ND	ND	2.959	3.793	Private Home	Unknown	Unknown	no comments	Unknown	Unknown	no comments	Unknown	NA	44.25220499	-68.34620291
A-10	6/11/24	1.98	5.11	1.75	ND	10.05	ND	ND	ND	1.39	ND	2.94	ND	ND	ND	ND	ND	ND	ND	ND	ND	ND	ND	ND	ND	ND	ND	ND	ND	4.33	23.22	Private Home	Unknown	Unknown	no comments	Unknown	Unknown	no comments	Unknown	NA	44.24074635	-68.33917233
A-11	7/17/24	5.06	3.94	5.01	ND	7.17	ND	ND	6.23	6.55	ND	15.9	ND	ND	5.55	1.2	ND	ND	ND	ND	ND	ND	ND	ND	ND	ND	ND	ND	ND	35.43	56.61	Private Home	Not Filtered	No filter	no comments	Driven well	Kitchen	no comments	Unknown	NA	44.25069155	-68.33951293
A-12	7/17/24	0.95	1.4	1.46	ND	2.12	ND	ND	1.06	0.81	ND	2.56	ND	ND	3.33	ND	ND	ND	ND	ND	ND	ND	ND	ND	ND	ND	ND	ND	ND	7.76	13.69	Private Home	Not Filtered	No filter	no comments	Drilled well	Kitchen	no comments	Unknown	NA	44.24238612	-68.34278173
A-13	9/25/24	6.82	7.15	5.19	ND	9.16	ND	ND	1.51	2.9	ND	7.96	ND	ND	3.31	ND	ND	ND	ND	ND	ND	ND	ND	ND	ND	ND	ND	ND	ND	15.68	44	Private Home	Filtered	Whole household-sediment	sediment, whole house	Unknown	Outside	no comments	Unknown	NA	44.24851118	-68.34031859
A-14	9/25/24	3.51	8.23	2.15	ND	15.67	ND	ND	0.58	5.94	ND	17.72	ND	ND	ND	ND	ND	ND	ND	ND	ND	ND	ND	ND	ND	ND	ND	ND	ND	24.24	53.8	Private Home	Unknown	No filter	no comments	Unknown	Kitchen	no comments	Unknown	NA	44.24594145	-68.34540199
A-15	9/25/24	3.07	5.12	2.77	ND	9.81	ND	ND	1.71	4.24	ND	12.8	ND	ND	1.75	ND	ND	ND	ND	ND	ND	ND	ND	ND	ND	ND	ND	ND	ND	20.5	41.27	Private Home	Filtered	Whole Household-unknown	activated carbon?	Unknown	Kitchen	no comments	Unknown	NA	44.23949013	-68.34443875
A-16	12/18/24	ND	ND	ND	ND	ND	ND	ND	ND	ND	ND	ND	ND	ND	ND	ND	ND	ND	ND	ND	ND	ND	ND	ND	ND	ND	ND	ND	ND	ND	ND	Private Home	Filtered	Whole Household -sediment	sediment filter	Drilled well	Outside	no comments	Unknown	NA	44.23031553	-68.33501616
A-17	1/14/25	1.54	1.45	5.11	ND	1.53	ND	ND	1.44	1.37	ND	4.41	ND	ND	3.56	ND	ND	ND	ND	ND	ND	ND	ND	ND	ND	ND	ND	ND	ND	10.78	20.41	Private Home	Filtered	Whole Household-unknown	no comments	Dug well	Kitchen	no comments	Unknown	NA	44.23700824	-68.34287748
A-18	3/4/25	ND	ND	ND	ND	ND	ND	ND	ND	ND	ND	ND	ND	ND	ND	ND	ND	ND	ND	ND	ND	ND	ND	ND	ND	ND	ND	ND	ND	ND	ND	Private Home	Unknown	Unknown	no comments	Unknown	Kitchen	no comments	Unknown	NA	44.24250183	-68.34500217
A-19	3/4/25	9.46	8.49	ND	ND	13.2	ND	ND	0.598	11.1	ND	25.1	ND	ND	2.51	2.83	ND	ND	ND	ND	ND	ND	ND	ND	ND	ND	ND	ND	ND	42.138	73.288	Private Home	Filtered	Whole Household - Sediment	sediment; plus carbon?	Drilled well	Kitchen	no comments	30	Very Confident	44.24733733	-68.3446894
A-2	9/11/23	3.37	6.17	1.52	ND	8.6	ND	ND	1.82	3.56	ND	9.34	0.98	ND	9.51	1.4	ND	ND	ND	ND	ND	ND	ND	ND	ND	ND	ND	ND	ND	25.63	46.27	Private Home	Not Filtered	Unknown	no comments	Unknown	Unknown	no comments	Unknown	NA	44.2379585	-68.3476626
A-20	5/21/25	ND	ND	ND	ND	ND	ND	ND	ND	ND	ND	ND	ND	ND	1.19	ND	ND	ND	ND	ND	ND	ND	ND	ND	ND	ND	ND	ND	ND	1.19	1.19	Private Home	Yes	Whole Household-pH	no comments	Driven well	Kitchen	no comments	Unknown	Not confident	44.23379903	-68.34757018
A-21	7/15/25	ND	0.884	ND	ND	1.02	ND	ND	ND	ND	ND	0.958	ND	ND	ND	ND	ND	ND	ND	ND	ND	ND	ND	ND	ND	ND	ND	ND	ND	0.958	2.86	Private Home	Not Filtered	none	no comments	Unknown	Bathroom	no comments	Unknown	NA	44.22906763	-68.33109065
A-22	7/15/25	ND	ND	ND	ND	ND	ND	ND	ND	ND	ND	ND	ND	ND	ND	ND	ND	ND	ND	ND	ND	ND	ND	ND	ND	ND	ND	ND	ND	ND	ND	Private Home	Not Filtered	Sink Mounted	Pur sink filter on	Drilled well	Kitchen	no comments	100	Neutral	44.23819528	-68.34110867
A-23	10/1/25	0.622	0.717	ND	ND	ND	ND	ND	ND	ND	ND	1.21	ND	ND	ND	ND	ND	ND	ND	ND	ND	ND	ND	ND	ND	ND	ND	ND	ND	1.21	2.55	Private Home	Not Filtered	none	GE FQKIR, activated carbon	Drilled well	Utility Room	Garage	325	Very confident, possibly deeper	44.22661995	-68.3419727
A-24	11/24/25	2.54	3.57	2.25	ND	7.37	ND	ND	ND	4.2	ND	8.21	ND	ND	ND	0.88	ND	ND	ND	ND	ND	ND	ND	ND	ND	ND	1.55	ND	ND	13.3	30.6	Private Home	Filtered	Whole Household-iron	no comments	Drilled well	Kitchen	no comments	350	confident	44.23724787	-68.33995097
A-3	11/5/23	1.32	0.82	4.56	ND	2.46	ND	ND	ND	1.38	ND	1.87	ND	ND	2.05	ND	ND	ND	ND	ND	ND	ND	ND	ND	ND	ND	ND	ND	ND	1.46	14.46	Private Home	Unknown	Unknown	no comments	Unknown	Unknown	no comments	Unknown	NA	44.23787242	-68.33773339
A-4	11/15/23	4.48	2.55	5.9	ND	5.79	ND	ND	2.29	0.95	ND	3.36	ND	ND	8.82	ND	ND	ND	ND	ND	ND	ND	ND	ND	ND	ND	ND	ND	ND	15.42	34.14	Fire Dept	Unknown	Unknown	no comments	Unknown	Unknown	no comments	Unknown	NA	44.23814561	-68.34225165
A-5	12/4/23	ND	ND	ND	ND	ND	ND	ND	ND	ND	ND	ND	ND	ND	ND	ND	ND	ND	ND	ND	ND	ND	ND	ND	ND	ND	ND	ND	ND	ND	ND	Private Home	Unknown	Unknown	no comments	Unknown	Unknown	no comments	Unknown	NA	44.23647893	-68.34722544
A-6	2/2/24	1.39	ND	1.4	ND	ND	ND	ND	ND	ND	ND	ND	ND	ND	ND	ND	ND	ND	ND	ND	ND	ND	ND	ND	ND	ND	ND	ND	ND	ND	2.79	Private Home	Unknown	Unknown	no comments	Unknown	Unknown	no comments	Unknown	NA	44.240075	-68.3443946
A-7	6/4/24	4.07	1.29	6.7	ND	1.35	ND	ND	2.04	1.13	ND	4.21	ND	ND	3.66	ND	ND	ND	ND	ND	ND	ND	ND	ND	ND	ND	ND	ND	ND	11.04	24.45	Private Home	Not Filtered	No filter	no comments	Dug well	Kitchen	no comments	Unknown	NA	44.25149598	-68.34649416
A-8	6/5/24	ND	ND	ND	ND	ND	ND	ND	ND	ND	ND	ND	ND	ND	ND	ND	ND	ND	ND	ND	ND	ND	ND	ND	ND	ND	ND	ND	ND	ND	ND	Private Home	Not Filtered	Other	Water softener	Drilled well	Kitchen	no comments	Unknown	NA	44.22976805	-68.33265077
A-9	6/7/24	0.59	ND	ND	ND	ND	ND	ND	0.59	ND	ND	0.69	ND	ND	1.21	ND	ND	ND	ND	ND	ND	ND	ND	ND	ND	ND	ND	ND	ND	2.49	3.08	Private Home	Filtered	Whole household-sediment	Sediment filter; whole-house, probably carbon	Drilled well	Kitchen	no comments	Unknown	NA	44.24017396	-68.34398288
B-1	8/22/23	4.4	1.93	2.97	ND	1.83	0.3	ND	0.94	1.32	ND	4.86	ND	ND	6.88	1.09	ND	ND	ND	ND	ND	ND	ND	ND	ND	ND	ND	ND	ND	15.09	26.52	Private Home	Not Filtered	Unknown	no comments	Unknown	Unknown	no comments	Unknown	NA	44.25017897	-68.35223768
B-10	8/6/24	ND	ND	ND	ND	ND	ND	ND	ND	ND	ND	ND	ND	ND	ND	ND	ND	ND	ND	ND	ND	ND	ND	ND	ND	ND	ND	ND	ND	ND	ND	Private Home	Filtered	Whole household-sediment	sediment filter	Drilled well	Kitchen	no comments	Unknown	NA	44.26116877	-68.35204758
B-11	8/27/24	1.69	1.21	1.32	ND	1.97	ND	ND	ND	1.18	ND	3.06	ND	ND	ND	0.49	ND	ND	ND	ND	ND	ND	ND	ND	ND	ND	ND	ND	ND	4.73	10.92	Private Home	Not Filtered	No filter	softener	Drilled well	Other	bar sink	Unknown	NA	44.24943246	-68.35269371
B-12	8/27/24	1.64	0.7	ND	ND	ND	ND	ND	ND	ND	ND	1.18	ND	ND	ND	ND	ND	ND	ND	ND	ND	ND	ND	ND	ND	ND	ND	ND	ND	1.18	3.52	Private Home	Filtered	Whole household-sediment	sediment filter	Drilled well	Kitchen	no comments	Unknown	NA	44.25685499	-68.34866632
B-13	8/27/24	4.2	0.72	2.66	ND	0.89	ND	ND	1.13	0.88	ND	4.94	ND	ND	4.53	0.76	ND	ND	ND	ND	ND	ND	ND	ND	ND	ND	ND	ND	ND	12.24	20.71	Private Home	Filtered	Under Sink RO	no comments	Unknown	Kitchen	no comments	Unknown	NA	44.25426355	-68.35337565
B-14	9/23/24	10.65	6.14	2.52	ND	10.06	ND	ND	0.79	4.18	ND	10.12	ND	ND	2.8	1.41	ND	ND	ND	ND	ND	ND	ND	ND	ND	ND	ND	ND	ND	19.3	48.67	Private Home	Filtered	Whole household-sediment	no comments	Drilled well	Kitchen	no comments	Unknown	NA	44.24630993	-68.36531808
B-15	9/25/24	5.61	2.95	3.54	ND	8.15	ND	ND	1.24	2.62	ND	3.99	ND	ND	3.48	ND	ND	ND	ND	ND	ND	ND	ND	ND	ND	ND	ND	ND	ND	11.33	31.58	Private Home	Not Filtered	No filter	no comments	Driven well	Kitchen	no comments	Unknown	NA	44.2375838	-68.35664968
B-16	10/1/24	ND	ND	ND	ND	ND	ND	ND	ND	ND	ND	ND	ND	ND	ND	ND	ND	ND	ND	ND	ND	ND	ND	ND	ND	ND	ND	ND	ND	ND	ND	Private Home	Not Filtered	Other	Water softener	Driven well	Kitchen	no comments	Unknown	NA	44.23873991	-68.35826684
B-17	10/1/24	ND	ND	ND	ND	ND	ND	ND	0.7	ND	ND	0.77	ND	ND	1.62	ND	ND	ND	ND	ND	ND	ND	ND	ND	ND	ND	ND	ND	ND	3.09	3.09	Private Home	Filtered	Other	cartridge (particulate)	Drilled well	Kitchen	no comments	Unknown	NA	44.23828062	-68.35930381
B-18	10/1/24	3.23	4.59	1.81	ND	6.61	ND	ND	ND	1.88	ND	4.58	ND	ND	ND	ND	ND	ND	ND	ND	ND	ND	ND	ND	ND	ND	ND	ND	ND	6.46	22.7	Private Home	Not Filtered	No filter	no comments	Drilled well	Outside	no comments	Unknown	NA	44.25172669	-68.35538253
B-19	10/23/24	ND	ND	ND	ND	ND	ND	ND	ND	ND	ND	ND	ND	ND	ND	ND	ND	ND	ND	ND	ND	ND	ND	ND	ND	ND	ND	ND	ND	ND	ND	Private Home	Not Filtered	No filter	no comments	Dug well	Bathroom	no comments	Unknown	NA	44.25735071	-68.35381429
B-2	9/12/23	1.8	ND	1.65	ND	0.74	0.39	ND	1.28	ND	ND	2.28	ND	ND	4.43	ND	ND	ND	ND	ND	ND	ND	ND	ND	ND	ND	ND	ND	ND	7.99	12.57	Private Home	Not Filtered	Unknown	no comments	Unknown	Unknown	no comments	Unknown	NA	44.25148328	-68.35268831
B-20	10/23/24	ND	ND	ND	ND	ND	ND	ND	ND	ND	ND	ND	ND	ND	ND	ND	ND	ND	ND	ND	ND	ND	ND	ND	ND	ND	ND	ND	ND	ND	ND	Private Home	Not Filtered	No filter	no comments	Drilled well	Outside	no comments	Unknown	NA	44.26128226	-68.35966123
B-21	11/19/24	3.07	3.02	7.43	ND	5.48	ND	ND	1.82	1.85	ND	6.47	ND	ND	5.51	ND	ND	ND	ND	ND	ND	ND	ND	ND	ND	ND	ND	ND	ND	15.65	34.65	Private Home	Filtered	Whole Household-unknown	no comments	Drilled well	Kitchen	no comments	Unknown	NA	44.25164425	-68.35241493
B-22	12/17/24	3.48	2.1	2.06	ND	3.46	ND	ND	0.915	1.22	ND	3.35	ND	ND	2.69	ND	ND	ND	ND	ND	ND	ND	ND	ND	ND	ND	ND	ND	ND	8.175	19.275	Private Home	Filtered	Whole household-sediment	no comments	Drilled well	Bathroom	no comments	Unknown	NA	44.23837208	-68.35682978
B-23	12/17/24	ND	31	15.8	ND	44.7	ND	ND	1.52	9.84	ND	21.7	ND	ND	16.7	2.1	ND	ND	1.21	ND	ND	ND	ND	ND	ND	ND	ND	ND	ND	53.07	144.57	Private Home	Not Filtered	No filter	no comments	Drilled well	Kitchen	no comments	Unknown	NA	44.24173633	-68.35386013
B-24	1/14/25	ND	ND	ND	ND	ND	ND	ND	ND	ND	ND	ND	ND	ND	1.7	ND	ND	ND	ND	ND	ND	ND	ND	ND	ND	ND	ND	ND	ND	1.7	1.7	Private Home	Not Filtered	No filter	no comments	Drilled well	Kitchen	no comments	Unknown	NA	44.25011643	-68.35863208
B-25	1/22/25	ND	ND	ND	ND	ND	ND	ND	ND	ND	ND	ND	ND	ND	ND	ND	ND	ND	ND	ND	ND	ND	ND	ND	ND	ND	ND	ND	ND	ND	ND	Private Home	Not Filtered	No filter	no comments	Drilled well	Kitchen	no comments	Unknown	NA	44.24700959	-68.36393386
B-26	1/22/25	6.86	8.45	4.03	ND	18.6	ND	ND	0.96	33.2	ND	67.2	ND	ND	2.86	8.92	ND	ND	ND	ND	ND	ND	ND	ND	ND	ND	ND	ND	ND	113.14	151.08	Private Home	Filtered	Whole household-sediment	none visible	Unknown	Kitchen	no comments	Unknown	NA	44.2402315	-68.35262988
B-27	3/4/25	3.16	ND	1.84	ND	ND	ND	ND	1.88	ND	ND	1.49	ND	ND	3	ND	ND	ND	ND	ND	ND	ND	ND	ND	ND	ND	ND	ND	ND	6.37	11.37	Private Home	Filtered	Whole Household - Sediment	Not bypassed	Unknown	Kitchen	no comments	Unknown	NA	44.239744	-68.35387971
B-28	3/4/25	0.733	1	1.41	ND	2.16	ND	ND	ND	ND	ND	0.768	ND	ND	ND	ND	ND	ND	ND	ND	ND	ND	ND	ND	ND	ND	ND	ND	ND	0.768	6.071	Private Home	Not Filtered	none	no comments	Drilled well	Kitchen	no comment	Unknown	NA	44.25532127	-68.36069715
B-29	4/15/25	ND	ND	ND	ND	ND	ND	ND	ND	ND	ND	ND	ND	ND	ND	ND	ND	ND	ND	ND	ND	ND	ND	ND	ND	ND	ND	ND	ND	ND	ND	Private Home	Filtered	Whole Household-pH	there's a whole-house softner, holding tank, sediment, NOT bypassed; under the sink R.O WAS bypassed	Drilled well	Kitchen	no comments	150	Very Confident	44.24070522	-68.35643088
B-3	12/27/23	2.02	0.789	2.83	ND	1.14	ND	ND	ND	2.15	ND	6.45	ND	ND	3.91	2.16	ND	ND	ND	ND	ND	ND	ND	ND	ND	ND	ND	ND	ND	14.67	21.449	School	Unknown	Unknown	no comments	Unknown	Unknown	no comments	Unknown	NA	44.25634335	-68.35318399
B-30	4/15/25	1.49	1.04	1.39	ND	3.42	ND	ND	ND	8.02	ND	22.4	ND	ND	ND	2.48	ND	ND	ND	ND	ND	ND	ND	ND	ND	ND	ND	ND	ND	32.9	40.2	Private Home	Not Filtered	No filter	no comments	Dug well	Other	entryway and laundry area	12	Neutral	44.24061444	-68.35513256
B-31	6/26/25	2.78	1.07	3.26	ND	0.912	ND	ND	ND	ND	ND	1.4	ND	ND	ND	ND	ND	ND	ND	ND	ND	ND	ND	ND	ND	ND	ND	ND	ND	1.4	9.42	Private Home	Not Filtered	Unknown	no comments	Drilled well	Outside	no comments	Unknown	NA	44.23960007	-68.35241604
B-32	6/26/25	3.63	5.19	13.1	ND	6.3	ND	ND	0.966	2.22	ND	6.09	ND	ND	5.97	ND	ND	ND	ND	ND	ND	ND	ND	ND	ND	ND	ND	ND	ND	15.2	43.5	Private Home	Not Filtered	none	no comments	Drilled well	Kitchen	no comments	Unknown	NA	44.23869591	-68.35477199
B-33	7/7/25	3.76	3.13	3.27	ND	5.11	ND	ND	1.54	5.21	ND	12.9	3.24	ND	19	1.04	ND	ND	ND	ND	ND	ND	ND	ND	ND	ND	ND	ND	ND	39.7	58.2	Private Home	Not Filtered	Unknown	no comments	Drilled well	Outside	no comments	Unknown	NA	44.24820636	-68.35907214
B-34	7/7/25	ND	ND	ND	ND	ND	ND	ND	ND	ND	ND	ND	ND	ND	ND	ND	ND	ND	ND	ND	ND	ND	ND	ND	ND	ND	ND	ND	ND	ND	ND	Private Home	Not Filtered	Whole Household - Sediment	no comments	Drilled well	Outside	no comments	300	Very Confident	44.23133496	-68.36448709
B-35	7/7/25	ND	ND	ND	ND	ND	ND	ND	ND	ND	ND	ND	ND	ND	ND	ND	ND	ND	ND	ND	ND	ND	ND	ND	ND	ND	ND	ND	ND	ND	ND	Private Home	Not Filtered	No filter	no comments	Drilled well	Kitchen	no comments	275	Very Confident	44.23618429	-68.36413504
B-36	7/7/25	ND	ND	ND	ND	ND	ND	ND	ND	ND	ND	ND	ND	ND	ND	ND	ND	ND	ND	ND	ND	ND	ND	ND	ND	ND	ND	ND	ND	ND	ND	Private Home	Not Filtered	Whole Household -sediment	no comments	Drilled well	Bathroom	no comments	Unknown	NA	44.23201234	-68.36221387
B-37	7/7/25	0.814	0.645	2.07	ND	1.19	ND	ND	0.802	1.88	ND	6.52	ND	ND	2.39	ND	ND	ND	ND	ND	ND	ND	ND	ND	ND	ND	ND	ND	ND	11.6	16.3	Private Home	Not Filtered	Whole Household -sediment	no comments	Drilled well	Outside	no comments	300	Very Confident	44.23810696	-68.35781606
B-38	7/7/25	ND	ND	ND	ND	ND	ND	ND	ND	3.61	ND	9.58	ND	ND	ND	ND	ND	ND	ND	ND	ND	ND	ND	ND	ND	ND	ND	ND	ND	13.2	13.2	Private Home	Not Filtered	Whole-household-unknown	no comments	Drilled well	Basement	no comments	160	Very Confident	44.2354293	-68.36149815
B-39	7/8/25	ND	ND	1.22	ND	ND	ND	ND	0.623	ND	ND	ND	ND	ND	ND	ND	ND	ND	ND	ND	ND	ND	ND	ND	ND	ND	ND	ND	ND	0.623	1.84	Private Home	Not Filtered	Whole Household-unknown	no comments	Driven well	Kitchen	no comments	60	Very Confident	44.24342405	-68.35856232
B-4	6/4/24	ND	ND	ND	ND	ND	ND	ND	ND	ND	ND	ND	ND	ND	ND	ND	ND	ND	ND	ND	ND	ND	ND	ND	ND	ND	ND	ND	ND	ND	ND	Private Home	Filtered	Other	Radon GAC filter, UV light for bacteria, acid neutralizer,	Drilled well	Kitchen	no comments	Unknown	NA	44.24813339	-68.35579149
B-40	7/8/25	2.48	ND	2.25	ND	ND	ND	ND	1.06	ND	ND	1.04	ND	ND	2.23	ND	ND	ND	ND	ND	ND	ND	ND	ND	ND	ND	ND	ND	ND	4.33	9.06	Private Home	Not Filtered	Other	softener and treats for manganese	Drilled well	Outside	no comments	200	Very Confident	44.23822341	-68.35485245
B-41	7/8/25	ND	ND	ND	ND	ND	ND	ND	ND	ND	ND	ND	ND	ND	ND	ND	ND	ND	ND	ND	ND	ND	ND	ND	ND	ND	ND	ND	ND	ND	ND	Private Home	Not Filtered	none	no comments	Drilled well	Kitchen	no comments	Unknown	NA	44.23810804	-68.36267505
B-42	7/8/25	9.87	16.2	6.7	ND	25	ND	ND	ND	23.6	ND	54.2	ND	ND	2.39	17.5	ND	ND	3.72	ND	ND	ND	ND	ND	ND	ND	ND	ND	ND	101	159	Private Home	Not Filtered	Whole Household - Sediment	no comments	Drilled well	Outside	no comments	300	Very Confident	44.23046757	-68.36797757
B-43	7/8/25	9.86	16.7	11.6	ND	20.8	ND	ND	ND	2.3	ND	1.6	ND	ND	ND	ND	ND	ND	ND	ND	ND	ND	ND	ND	ND	ND	ND	ND	ND	3.9	62.9	Private Home	Not Filtered	Whole Household-pH	no comments	Drilled well	Kitchen	no comments	275	Neutral	44.23087366	-68.36338823
B-44	7/15/25	3.83	4.99	3.32	ND	7.79	ND	ND	0.775	7.64	ND	16.5	ND	ND	7.47	1.34	ND	ND	ND	ND	ND	ND	ND	ND	ND	ND	ND	ND	ND	33.7	53.7	Private Home	Not Filtered	Unknown	no comments	Drilled well	Kitchen	no comments	Unknown	NA	44.24082559	-68.35694552
B-45	7/16/25	5.12	4.46	1.87	ND	5.79	ND	ND	0.717	1.6	ND	2.87	ND	ND	1.32	ND	ND	ND	ND	ND	ND	ND	ND	ND	ND	ND	ND	ND	ND	6.51	23.75	Private Home	Filtered	Whole Household-iron	Iron, pH well	Unknown	Bathroom	no comments	Unknown	NA	44.23897932	-68.3544726
B-46	7/15/25	2.74	ND	2.06	ND	ND	ND	ND	1.52	ND	ND	2.18	ND	ND	3.67	ND	ND	ND	ND	ND	ND	ND	ND	ND	ND	ND	ND	ND	ND	7.37	12.17	Private Home	Not Filtered	none	no comments	Drilled well	Kitchen	no comments	Unknown	NA	44.24360988	-68.35649813
B-47	7/22/25	ND	ND	ND	ND	ND	ND	ND	ND	ND	ND	ND	ND	ND	ND	ND	ND	ND	ND	ND	ND	ND	ND	ND	ND	ND	ND	ND	ND	ND	ND	Private Home	Not Filtered	none	no comments	Drilled well	Outside	no comments	319	Very Confident	44.23771626	-68.36496471
B-48	7/22/25	3.03	2.31	1.97	ND	2.65	ND	ND	0.849	2.6	ND	6.82	ND	ND	6.16	0.532	ND	ND	ND	ND	ND	ND	ND	ND	ND	ND	ND	ND	ND	17	26.92	Private Home	Not Filtered	none	no comments	Unknown	Outside	no comments	Unknown	NA	44.2525551	-68.35824582
B-49	7/15/25	ND	ND	ND	ND	ND	ND	ND	ND	ND	ND	ND	ND	ND	1.55	ND	ND	ND	ND	ND	ND	ND	ND	ND	ND	ND	ND	ND	ND	1.55	1.55	Garden	Not Filtered	none	no comments	Drilled well	Other	no comments	Unknown	Neutral	44.24404713	-68.35651982
B-5	6/5/24	ND	ND	1.49	ND	ND	ND	ND	ND	ND	ND	0.86	ND	ND	1.48	ND	ND	ND	ND	ND	ND	ND	ND	ND	ND	ND	ND	ND	ND	2.34	3.83	Private Home	Not Filtered	No filter	no comments	Drilled well	Kitchen	no comments	Unknown	NA	44.25434206	-68.35420369
B-50	7/16/25	0.94	ND	1.41	ND	0.92	ND	ND	ND	ND	ND	1.38	ND	ND	ND	ND	ND	ND	ND	ND	ND	ND	ND	ND	ND	ND	ND	ND	ND	1.38	4.65	Private Home	Filtered	Whole Household-iron	sediment, oxidation	Unknown	Kitchen	no comments	Unknown	NA	44.24749594	-68.35848949
B-51	10/1/25	2.57	0.982	3.18	ND	1.56	ND	ND	0.602	0.853	ND	3.22	ND	ND	2.29	ND	ND	ND	ND	ND	ND	ND	ND	ND	ND	ND	ND	ND	ND	6.97	15.3	Private Home	Filtered	Whole Household - Iron	CSI signature 3, nitro filter + sediment filter, aeration	Drilled well	Kitchen	no comments	493	Very confident that it's greater than 490	44.23940074	-68.35389138
B-52	9/5/25	0.828	0.79	1.77	ND	1.34	ND	ND	0.706	ND	ND	1.75	ND	ND	ND	ND	ND	ND	ND	ND	ND	ND	ND	ND	ND	ND	ND	ND	ND	2.456	7.184	Private Home	Not Filtered	none	no comments	Driven well	Outside	Well Pump	175	NA	44.2373204	-68.35647502
B-53	9/5/25	0.601	ND	ND	ND	ND	ND	ND	ND	ND	ND	1.36	ND	ND	ND	ND	ND	ND	ND	ND	ND	ND	ND	ND	ND	ND	ND	ND	ND	1.36	1.961	Private Home	Not Filtered	none	no comments	Drilled well	Outside	direct hand action pump	130	Very confident, greater than 130 ft.	44.23928792	-68.35644806
B-54	9/5/25	3.36	3.11	2.33	ND	5.35	ND	ND	0.801	11.9	ND	34.2	ND	ND	2.51	5.31	ND	ND	ND	ND	ND	ND	ND	ND	ND	ND	ND	ND	ND	54.721	68.871	Private Home	Not Filtered	Whole Household - Iron	bypassed	Drilled well	Utility Room	laundry room	no comments	no comments	44.23742857	-68.35225243
B-55	8/25/25	1.78	1.74	ND	ND	2.91	ND	ND	ND	5.34	ND	15.8	ND	ND	1.26	2.75	ND	ND	2.01	ND	ND	ND	ND	ND	ND	ND	ND	ND	ND	27.16	33.59	Private Home	Not Filtered	Whole Household - Activated C	plus undersink RO, tos of filtration, bypassed	Drilled well	Outside	Side away from barn is the unfiltered tap	125	greater than 125, very confident.	44.23412793	-68.36322386
B-56	1/13/26	ND	ND	ND	ND	ND	ND	ND	ND	ND	ND	ND	ND	ND	ND	ND	ND	ND	ND	ND	ND	ND	ND	ND	ND	ND	ND	ND	ND	ND	ND	Private home	Not Filtered	none	Water softener	Drilled well	Kitchen	no comments	100	Not confident	44.25288289	-68.35084562
B-6	6/5/24	3.4	3.3	ND	ND	4.53	ND	ND	2.39	2.87	ND	9.68	ND	ND	10.04	0.55	ND	ND	ND	ND	ND	ND	ND	ND	ND	ND	ND	ND	ND	25.53	36.76	Private Home	Not Filtered	No filter	no comments	Unknown	Kitchen	no comments	Unknown	NA	44.25049603	-68.35557026
B-7	7/17/24	3.27	3.34	4.02	ND	6.26	ND	ND	ND	2.42	ND	5.83	ND	ND	2.97	1.5	ND	ND	0.75	ND	ND	ND	ND	ND	ND	ND	ND	ND	ND	13.47	30.36	Private Home	Not Filtered	Whole Household-unknown	system was bypassed	Drilled well	Other	bypass at stairwell	Unknown	NA	44.24160091	-68.3592845
B-8	7/17/24	2.57	1.94	2.33	ND	4.58	ND	ND	0.98	1.89	ND	3.65	ND	ND	2.02	ND	ND	ND	ND	ND	ND	ND	ND	ND	ND	ND	ND	ND	ND	8.54	19.96	Private Home	Not Filtered	No filter	no comments	Drilled well	Kitchen	no comments	Unknown	NA	44.241163	-68.35473537
B-9	8/6/24	ND	ND	ND	ND	ND	ND	ND	ND	ND	ND	ND	ND	ND	ND	ND	ND	ND	ND	ND	ND	ND	ND	ND	ND	ND	ND	ND	ND	ND	ND	Private Home	Not Filtered	No filter	no comments	Drilled well	Kitchen	no comments	Unknown	NA	44.25476015	-68.35824094
C-1	4/2/24	1.12	ND	1.53	ND	ND	ND	ND	0.67	ND	ND	2.07	ND	ND	2.92	ND	ND	ND	ND	ND	ND	ND	ND	ND	ND	ND	ND	ND	ND	5.66	8.31	Private Home	Not Filtered	Unknown	no comments	Drilled well	Basement	no comments	Unknown	NA	44.25369842	-68.3795427
C-2	8/6/24	5.27	3.77	13.9	ND	7.04	ND	ND	0.62	6.59	ND	18.6	ND	ND	ND	1.99	ND	ND	ND	ND	ND	ND	ND	ND	ND	ND	ND	ND	ND	27.8	57.78	Private Home	Not Filtered	No filter	no comments	Drilled well	Kitchen	no comments	Unknown	NA	44.26289798	-68.38753303
C-3	8/27/24	ND	ND	ND	ND	ND	ND	ND	ND	ND	ND	ND	ND	ND	ND	ND	ND	ND	ND	ND	ND	ND	ND	ND	ND	ND	ND	ND	ND	ND	ND	Private Home	Not Filtered	No filter	no comments	Driven well	Kitchen	no comments	Unknown	NA	44.25334366	-68.37843762
C-4	1/14/25	ND	ND	ND	ND	ND	ND	ND	ND	1.37	ND	3.72	ND	ND	ND	ND	ND	ND	ND	ND	ND	ND	ND	ND	ND	ND	ND	ND	ND	5.09	5.09	Private Home	Unknown	No filter	no comments	Drilled well	Kitchen	no comments	Unknown	NA	44.24910057	-68.39353353
C-5	1/15/25	0.6	ND	1.36	ND	ND	ND	ND	0.949	ND	ND	ND	ND	ND	ND	ND	ND	ND	ND	ND	ND	ND	ND	ND	ND	ND	ND	ND	ND	0.949	2.909	Private Home	Not Filtered	No filter	no comments	Drilled well	Kitchen	no comments	Unknown	NA	44.25451739	-68.38326423
C-6	5/21/25	ND	ND	ND	ND	ND	ND	ND	ND	ND	ND	ND	ND	ND	ND	ND	ND	ND	ND	ND	ND	ND	ND	ND	ND	ND	ND	ND	ND	ND	ND	Private Home	Not Filtered	none	no comments	Drilled well	Kitchen	no comments	Unknown	Not confident	44.25167498	-68.38637003
C-7	7/8/25	ND	ND	ND	ND	ND	ND	ND	ND	ND	ND	0.938	ND	ND	ND	ND	ND	ND	ND	ND	ND	ND	ND	ND	ND	ND	ND	ND	ND	0.938	0.938	Private Home	Not Filtered	none	no comments	Drilled well	Kitchen	no comments	Unknown	NA	44.26015429	-68.38306608
C-8	12/10/25	1.91	1.45	0.988	ND	2.44	ND	ND	ND	0.961	ND	1.93	ND	ND	ND	ND	ND	ND	ND	ND	ND	ND	ND	ND	ND	ND	ND	ND	ND	2.89	9.68	Private home	Filtered	Whole Household -sediment	Sediment	Drilled well	Utility Room	Utility room is really "workshop" room	70	Very Confident	44.25034498	-68.36888943
D-1	2/24/24	9.94	7.66	1.73	ND	13	ND	ND	0.822	12.9	ND	29	ND	ND	4.53	3.47	ND	ND	ND	ND	ND	ND	ND	ND	ND	ND	ND	ND	ND	50.722	83.052	Private Home	Not Filtered	Unknown	no comments	Unknown	Kitchen	no comments	Unknown	NA	44.27413939	-68.39178734
D-10	1/15/25	ND	ND	ND	ND	ND	ND	ND	ND	ND	ND	ND	ND	ND	ND	ND	ND	ND	ND	ND	ND	ND	ND	ND	ND	ND	ND	ND	ND	ND	ND	Private Home	Filtered	Whole Household-unknown	See email	Driven well	Kitchen	no comments	Unknown	NA	44.27816205	-68.39063841
D-11	1/21/25	ND	ND	ND	ND	ND	ND	ND	ND	ND	ND	ND	ND	ND	ND	ND	ND	ND	ND	ND	ND	ND	ND	ND	ND	ND	ND	ND	ND	ND	ND	Private Home	Not Filtered	No filter	no comments	Drilled well	Kitchen	no comments	Unknown	NA	44.27365366	-68.39541335
D-12	1/22/25	ND	ND	ND	ND	ND	ND	ND	ND	ND	ND	ND	ND	ND	ND	ND	ND	ND	ND	ND	ND	ND	ND	ND	ND	ND	ND	ND	ND	ND	ND	Private Home	Filtered	Whole household-sediment	Sediment	Drilled well	Kitchen	no comments	Unknown	NA	44.31537467	-68.40097904
D-13	3/5/25	ND	ND	ND	ND	ND	ND	ND	ND	ND	ND	ND	ND	ND	ND	ND	ND	ND	ND	ND	ND	ND	ND	ND	ND	ND	ND	ND	ND	ND	ND	Private Home	Not Filtered	Undersink - Sediment	no comments	Drilled well	Kitchen	no comments	Unknown	NA	44.30463262	-68.40075772
D-14	4/15/25	ND	ND	ND	ND	ND	ND	ND	ND	ND	ND	ND	ND	ND	ND	ND	ND	ND	ND	ND	ND	ND	ND	ND	ND	ND	ND	ND	ND	ND	ND	Private Home	Not Filtered	Whole Household - Sediment	bypassed	Drilled well	Kitchen	no comments	Unknown	Not confident	44.31663	-68.4032213
D-15	12/15/25	0.712	ND	12.8	ND	ND	ND	ND	ND	1.34	ND	1.73	ND	ND	ND	ND	ND	ND	ND	ND	ND	ND	ND	ND	ND	ND	ND	ND	ND	3.07	16.6	Private Home	Not Filtered	No filter	no comments	Drilled well	Kitchen	Had automatic sensor feature	400	Very Confident	44.27296168	-68.39521973
D-16	1/9/26	ND	ND	ND	ND	ND	ND	ND	ND	ND	ND	ND	ND	ND	ND	ND	ND	ND	ND	ND	ND	ND	ND	ND	ND	ND	ND	ND	ND	ND	ND	Private Home	Not Filtered	none	no comments	Drilled well	Kitchen	no comments	115	Very Confident	44.29341927	-68.40204563
D-17	12/5/25	ND	ND	ND	ND	ND	ND	ND	ND	ND	ND	ND	ND	ND	ND	ND	ND	ND	ND	ND	ND	ND	ND	ND	ND	ND	ND	ND	ND	ND	ND	Private Home	Filtered	Whole Household - Activated C	no comments	Drilled well	Kitchen	no comments	Unknown	Not confident	44.27276174	-68.39383122
D-2	4/2/24	ND	ND	ND	ND	ND	ND	ND	ND	ND	ND	ND	ND	ND	ND	ND	ND	ND	ND	ND	ND	ND	ND	ND	ND	ND	ND	ND	ND	ND	ND	Private Home	Not Filtered	Whole-household-unknown	bypassed	Unknown	Unknown	no comments	Unknown	NA	44.27284851	-68.39015835
D-3	4/2/24	ND	ND	ND	ND	ND	ND	ND	ND	ND	ND	ND	ND	ND	ND	ND	ND	ND	ND	ND	ND	ND	ND	ND	ND	ND	ND	ND	ND	ND	ND	Private Home	Not Filtered	Unknown	no comments	Unknown	Unknown	no comments	Unknown	NA	44.2835895	-68.39978175
D-4	6/4/24	1.7	1.24	6.37	ND	1.22	ND	ND	ND	1.01	ND	2.41	ND	ND	2.82	ND	ND	ND	ND	ND	ND	ND	ND	ND	ND	ND	ND	ND	ND	6.24	16.77	Private Home	Unknown	Unknown	no comments	Unknown	Unknown	no comments	Unknown	NA	44.28624601	-68.39605397
D-5	6/10/24	1.45	ND	1.05	ND	ND	ND	ND	ND	ND	ND	ND	ND	ND	ND	ND	ND	ND	ND	ND	ND	ND	ND	ND	ND	ND	ND	ND	ND	ND	2.5	Private Home	Unknown	Unknown	no comments	Unknown	Unknown	no comments	Unknown	NA	44.27672331	-68.38296987
D-6	8/27/24	1.34	2.73	ND	ND	3.44	ND	ND	1.47	0.91	ND	3.59	ND	ND	ND	ND	ND	ND	ND	ND	ND	ND	ND	ND	ND	ND	ND	ND	ND	5.97	13.48	Private Home	Filtered	Sink-mounted filter	RO, through sediment filter	Drilled well	Kitchen	no comments	Unknown	NA	44.2906475	-68.40790264
D-7	9/25/24	ND	ND	ND	ND	ND	ND	ND	ND	ND	ND	ND	ND	ND	ND	ND	ND	ND	ND	ND	ND	ND	ND	ND	ND	ND	ND	ND	ND	ND	ND	Private Home	Filtered	Other	old sediment filter for Fe	Dug well	Kitchen	Kitchenette	Unknown	NA	44.31002645	-68.4018417
D-8	12/17/24	ND	ND	ND	ND	ND	ND	ND	ND	ND	ND	ND	ND	ND	ND	ND	ND	ND	ND	ND	ND	ND	ND	ND	ND	ND	ND	ND	ND	ND	ND	Private Home	Filtered	Whole Household-pH	acid neutralized, corosex? Caco3?	Drilled well	Kitchen	no comments	Unknown	NA	44.2764524	-68.40789596
D-9	1/14/25	ND	ND	ND	ND	ND	ND	ND	ND	ND	ND	ND	ND	ND	ND	ND	ND	ND	ND	ND	ND	ND	ND	ND	ND	ND	ND	ND	ND	ND	ND	Private Home	Filtered	Whole household-sediment	sediment	Drilled well	Kitchen	no comments	Unknown	NA	44.2706378	-68.40560399
